# Artificial intelligence-driven meta-analysis of brain gene expression identifies novel gene candidates and a role for mitochondria in Alzheimer’s Disease

**DOI:** 10.1101/2022.02.02.22270347

**Authors:** Caitlin A. Finney, Fabien Delerue, Wendy A. Gold, David A. Brown, Artur Shvetcov

**Author notes:** Authors to whom correspondence should be addressed. Caitlin A Finney: 176 Hawkesbury Rd. Westmead, NSW, Australia, and Artur Shvetcov: Hospital Rd. Randwick, NSW, Australia. These authors contributed equally to the work (Caitlin A. Finney, Artur Shvetcov).

## Abstract

Alzheimer’s disease (AD) is the most common form of dementia. There is no treatment and AD models have focused on a small subset of genes identified in familial AD. Microarray studies have identified thousands of dysregulated genes in the brains of patients with AD yet identifying the best gene candidates to both model and treat AD remains a challenge. We performed a meta-analysis of microarray data from the frontal cortex (n = 697) and cerebellum (n = 230) of AD patients. A two-stage artificial intelligence approach, with both unsupervised and supervised machine learning, combined with a functional network analysis was used to identify functionally connected and biologically relevant novel gene candidates in AD. We found that in the frontal cortex, genes involved in mitochondrial energy, ATP, and oxidative phosphorylation, were the most significant dysregulated genes. In the cerebellum, dysregulated genes were involved in mitochondrial cellular biosynthesis (mitochondrial ribosomes). There was little overlap between dysregulated genes between the frontal cortex and cerebellum. A further functional network analysis of these genes identified that two downregulated genes, ATP5L and ATP5H, which both encode subunits of ATP synthase (mitochondrial complex V) may play a role in AD. Combined, our results suggest that mitochondrial dysfunction, particularly a deficit in energy homeostasis, may play an important role in AD.
