## Supplementary Tables for "Artificial intelligence-driven meta-analysis of brain gene expression identifies novel gene candidates and a role for mitochondria in Alzheimer’s Disease"

### Sheet: Supplementary Table 1
Supplementary Table 1: The Top 1000 dysregulated genes in frontal cortex PC1 and cerebellum PC2
Frontal Cortex PC1 Genes	Cerebellum PC2 Genes
BCL2L2	OXCT1
CDKN2D	GSTA4
GAPDHS	DMXL2
LRCH1	CDC42
SLC25A15	RFC3
TAGLN3	ITFG1
GABARAPL1	GFM1
NEU1	CERKL
GNB1	SNAPC5
HPRT1	C9orf123
PTPRN2	HPRT1
KIAA1279	GPRASP1
COX7A2	MGAT1
MLLT11	MLLT7
WSB2	NAP1L5
SNAP25	FAM100B
PPP2R2B	SYNCRIP
ST8SIA5	COQ3
BASP1	PTBP1
NDUFA4	TOP2B
TUSC2	C5orf22
ARL4D	GDPD1
OAZ1	C6orf55
AUH	TTC9
CNIH3	MAPK6
ARF1	RBM12
CTNNA2	PAK1
STX1A	ATP5A1
SYN2	KNS2
SFXN1	INPPL1
NDUFB8	OLFM3
COX4I1	RCN2
RTN4	GPHN
RTN3	MAPKAPK2
SCG5	TIGD2
ING2	ZWILCH
RHEB	GPRASP2
IGF1	YWHAZ
IDS	ORC5L
CCNI	TOMM70A
RTF1	IARS
RTN4	KLHL21
SLC4A1AP	ACAA1
MYT1L	ATP5L
CDK7	LRPPRC
RTN4	XAB1
MCHR1	NXN
KCNS3	PPFIA2
CALCB	IMMP1L
CRYM	UQCRC2
UBL5	TBCE
CSN1S1	LRRC49
RHOBTB2	PRKD2
GABRA1	CASC3
MOCS3	TLN1
GABRA5	LAMB1
NGFRAP1	B3GALT3
CLSTN3	RABL3
PPM1H	CENTD2
POLE3	SNAPC3
AFG3L2	ZNF658
GYPE	EXOC6
ACTR2	TCAP
COPS7A	HNRPD
GABRD	PWP1
POP7	PPP2R1B
TIMM8B	RELA
NRBF2	C3orf26
RRAGA	CLGN
STMN3	PAIP1
HMOX2	C6orf162
LSM4	KIAA1468
TIMM23	ATOH8
NEUROD6	PPP1R14B
BEX1	KIAA1107
RAPGEF1	HNRPK
GAD1	PREPL
TIMM17A	DENR
RNF44	LTBP3
CCNA1	DDX1
HOMER2	RBKS
KCNC2	HMG20B
MAGEH1	YEATS4
YWHAQ	GARNL1
CCK	LRRC40
SNX10	BDP1
YWHAZ	PUSL1
GPM6A	ACTR10
PPP3CB	MRPL45
CALML3	PHYH2
NPTN	RPL34
ARF5	APRIN
ETV5	BBS7
BNIP1	LXN
HRASLS	PPP1R14BP1
FGF13	ZNF200
CLPX	BRMS1
LHX6	CACNA1D
CCNC	STXBP5L
ACTR3B	STRAP
C14orf169	SLC25A27
DYNC1H1	CLK4
MGST3	SFRS3
BAI3	ATP1A3
SRPRB	CD59
PMM1	SH3BP5
STXBP1	B3GALNT2
FANCF	VSNL1
TSPYL4	GRIK2
ATP5L	FGF12
ATP2B2	TASP1
F7	UCHL5
LCE2B	NUPL2
NETO2	XK
CAMKK2	ABCD2
RNF170	TCEB3
NNT	DPP3
DLAT	RXRA
ATP5B	SNRPD1
YWHAB	ZMYM4
ITPA	DPP8
ACTL7B	GGH
PANK3	KIAA1949
RAB15	LRP10
RNF11	C13orf23
SPTBN1	NDUFA5
ARPC2	MON2
NHLH2	C1orf78
VDAC2	KHDRBS1
AP3S1	RAPGEF4
KIF3B	ZFAND1
KHDRBS2	SCFD1
PDCD10	FAM53B
PLCB1	C18orf1
EPHA5	TTC3
PTHLH	SLC9A6
OSBPL10	PSIP1
ATP5G3	POLR3F
DUSP6	DOPEY2
TSPAN7	BANK1
HAS1	AUP1
TAC1	ITGA5
CHCHD2	CDA
LUZP2	PHYH
STX12	ATPIF1
FBXO16	C12orf24
TRAP1	SYT1
SPA17	TSNAX
SMARCA2	SOX13
KCNH2	ARHGEF9
SOD1	CEBPD
GP5	HMGCLL1
GRSF1	ARFGEF1
LANCL2	ME3
CHGB	SLC35B4
TTC19	LRRC28
OAT	KLF15
NDUFS4	FAM3C
PDHB	LRRC32
ATP5C1	MAFF
PPCS	HDAC7A
AKAP6	CEP68
HMGN4	TPD52
TIMM50	FH
CACNG3	C21orf71
SPINT2	DLAT
SCAMP5	NECAP1
ATP2A2	C13orf1
UBE2D2	CEBPB
SYNGR1	NFS1
TRIM37	ARID5A
DYNC1I1	TCERG1
HINT1	FLT3
TPI1	MRPS18C
RNF126	BTBD3
PAK1IP1	AFF2
SEC61A2	TCEAL6
GNG4	SLC26A11
ENSA	PLAA
ACADSB	SAPS1
MTX2	MT1L
SCG2	DOPEY1
ACOT7	MT2A
SPRY4	C1orf90
COX6C	RNF24
AP3M2	CBWD3
ZDHHC3	DLEU8
GRP	APPBP2
PTPN3	CLDN15
IDH3B	TMEM14B
DBNDD1	STARD3
CACNA1D	ANKRD39
ADRBK2	NXPH1
ZNF253	COX11
ATP5O	RFXDC2
MTF2	ZNF530
CD200	FBXO16
THOC7	ATP5C1
ARMC1	NARG1
PRKCD	SLC16A14
E2F3	DLG3
POP4	MAGED1
TAC3	RPL15
ATP6V1E1	TRIP10
CCNH	RP11-11C5.2
CYCS	RBMXL1
SLC12A6	DTX2
RQCD1	DCTN2
CAMK2N1	VDAC3
MTMR9	C17orf58
PHF14	STARD8
TASP1	UBE2V2
TRPC3	FAM76A
ARL4C	CBWD2
PDHX	GNPDA2
TUBB2A	FES
TOR1A	IFITM1
ERBB4	SLC25A12
SLBP	TARBP1
NDRG4	GCNT1
IMMT	CCDC102A
GRM2	SNAP91
TMEM121	TNFRSF1A
KCNIP1	HNRPA1
GSTA4	ISGF3G
FAM49B	IFITM3
CAP2	B4GALT6
GRIK1	NEGR1
MDH1	MT1X
ACLY	ITPKB
NDUFB7	NDUFA4
KCNK3	C10orf97
UCHL5	CCDC43
NDUFAB1	ZNF75
ARF3	ZNF334
ZNF682	MYH9
OR3A3	MT1H
EGR3	GPSM3
ABI2	KIAA0963
PITX1	ASH2L
UBE3C	C1orf149
DKK3	TMEM118
HSBP1	UNC5D
FXYD6	SCRN1
MADD	CDS1
MPV17	ITPK1
ADCY1	SEC61A1
MMD	TGIF
GABBR1	DYNC1LI1
BAI2	C7orf36
PUS7	EEF1D
CDC40	ABHD13
VIP	IFITM2
SUMO4	ABHD4
LMO4	STMN2
TRIM44	A4GALT
SLC20A1	SMARCA3
PPEF1	ABCA11
STMN2	POMT2
SEH1L	TTC8
ENY2	ADAM11
SHANK2	KCNIP4
DDX25	HNRPDL
PPIA	SPAG1
PTPRD	CEP78
SUPT16H	SLC4A10
SNX17	SPG3A
ME3	POLR3K
OSBP2	PDK1
AP2A2	YWHAB
OGFOD1	HISPPD1
LRRC8B	SMOX
ZNHIT3	HIRIP5
FBXL2	ATP6AP2
NUFIP1	PLEKHF1
HARS2	EPOR
LGI2	EIF4EBP3
TSPAN13	BCL3
MAP1B	ELAVL2
SULT4A1	MTX3
UBE2E3	NRIP3
MTCH2	SLC30A9
NAP1L2	IMMT
SLC30A9	C17orf25
PPP2R5C	C8orf38
GAP43	C10orf4
NEDD8	ZMAT2
HTR2A	EFNA4
CDKL5	RUNDC1
CCND2	RAB11FIP2
C1orf115	HECW1
RIC3	HIF3A
POLR2E	CDK2AP2
C11orf58	XKR4
SST	PAPPA2
SET	ING3
TUSC3	SLCO4A1
SUB1	DYNC1I1
C1orf109	TFAP2B
DYNC1LI1	CLCN7
RTN1	CLTA
CA4	TEAD2
ALDOA	RIOK1
CHL1	KIAA1586
NCALD	ZNF25
ZMYND11	TCEAL1
GAD2	ARV1
GPHN	STAM
NDN	LAMB2
PLCH2	AZI2
PCSK2	RHOC
DUSP14	YTHDC2
ASPHD1	C3orf57
PAK6	PFN2
SLC25A14	PPAPDC2
PRKACA	DOK3
SUCLA2	APPBP1
KCNJ4	HNRPA3P1
ATR	KIAA1467
PCNP	PHF1
ENO2	LRCH1
OR1F1	C14orf83
PRPS1	FGR
METAP1	YWHAQ
NCAM2	DSCR2
VDAC1	NUP54
ATP1B1	CRYM
B3GALT1	NEUROG2
HABP4	SLC4A1AP
WDR47	RGL3
KCNMB2	AMPH
DHDDS	PIM3
WNT7B	RABGAP1L
RIMS3	ATP6V1B2
CSTF2T	DDHD2
CLTA	SGIP1
PDE7B	RBMX
COPS5	NRXN1
ZNF696	SMARCC1
CACNB1	TBC1D17
ERCC3	COG3
TFDP3	IL15RA
CIDEC	ATP5B
CNTNAP2	C7orf28B
PRSS16	CNTN4
NDUFB1	MAEL
PRPS2	FAM84A
JPH3	SLC37A3
COX5A	LYPLA1
NDUFS3	C10orf54
ARFIP2	DUX4
TMEM14B	HSD17B1
DLX2	GPLD1
LCMT1	SRD5A1
KMO	PHB
CKB	GSDMDC1
VEZT	TNFRSF10B
RAB6A	MRPS35
CHRNA3	ACTR3B
AIPL1	MT3
C1orf95	ZFYVE20
PFN2	OCIAD1
PORCN	FRMPD4
GPRASP1	C21orf6
ST6GALNAC5	NFKBIA
GALNT14	ICA1
COPS8	PNMT
TSPYL1	KIAA0367
SSBP1	NIPSNAP1
TCEAL2	DNHD1
EPHB3	PTX3
PPME1	COPS4
ADCYAP1	AHI1
TPBG	REEP1
RAB3D	DGCR5
PRKCE	CCDC50
UROD	EPM2AIP1
ADAMTS8	CHST3
FRY	C11orf57
SLC39A9	PARL
HBQ1	FEN1
PCDH8	SLC25A28
KCNA4	ZNF518
VLDLR	ESAM
RAD23B	DIRAS2
DUSP3	SENP1
SYT11	DOCK6
MORF4L1	MCEE
SNX24	PIAS2
PPP1R7	C6orf96
PDE6H	MRPS10
TOM1L1	TAS2R48
FBXW2	FGFRL1
SERPINB2	JMJD2C
PRSS12	DDX46
PRKG2	ZNF697
MGAT4B	C20orf54
NME5	TUSC3
DNM1L	VASP
MAGEA10	ELAC1
THY1	C18orf24
TOMM20	UBE2E3
HPCAL4	GJA4
GRM8	RAD51C
RHO	CDO1
GNAT1	C21orf45
RAB40A	TERF1
SLC9A6	VRK1
CDH9	LRCH4
COX5B	GPR4
MORF4L2	IL11
AMIGO2	NUDT11
EXOSC5	CNN2
UCHL1	PCNP
KIAA0513	METTL7B
YWHAB	SIRT5
RNMT	LLGL2
NDUFB11	BRMS1L
MSH3	TMEM55A
C11orf49	ELOVL4
ARL1	PLOD1
PRNP	C1orf173
UBE2B	NFKB2
C14orf79	C9orf88
GALE	LRP4
DOK4	MPPED2
TATDN2	HPCAL4
CCKBR	ACTR2
CDK5	HACE1
SNRPD2	WDR6
ITSN1	EPHB4
KIF3C	CYLN2
FEZ1	C1orf64
KCNAB1	CCKBR
PLCL2	KIAA1715
ICA1	ZNF233
PRMT1	GALNT9
SLC16A10	ORC3L
NRXN3	TTC13
NLGN4Y	TNIP2
SYNGR4	C15orf23
ADAR	MYT1L
MED4	BECN1
DOC2A	RTF1
CER1	PPP1R13L
SNRK	CDKN3
HMGB3	TMEM54
TACC2	ZFP36L1
RAB28	ZNF195
SRD5A1	IFT52
IQSEC1	TINAGL1
PFKM	LANCL2
PDZD3	OGFR
EHBP1	DSTN
USP32	PPP1R7
PCSK1	MT1M
GABRA4	CNKSR2
C12orf5	MRPL1
C8orf33	ZNF41
RPL15	CNR1
PTPRR	ZBTB8OS
IMP3	MFSD4
SNAP91	CRISPLD2
ST8SIA3	STOM
B3GNT1	ATXN3
ATP1A3	OXR1
TRPV2	SDHB
DSTN	SPATA7
CDIPT	RB1CC1
RND1	KIAA0152
TMEM53	EPHX1
CDH8	DGCR9
AP2M1	AEBP1
MXRA7	MNAT1
PAK7	SCG5
MRPS35	TPCN1
GRIA1	GLMN
IMP4	EDG5
NDUFC2	PMS1
ARPC5L	SET
SYT5	BEX2
SGCG	SYTL4
NPY5R	IL4R
ROPN1B	FRAP1
GNPTAB	SNTA1
RBP4	ZBTB24
TDRD1	TRIOBP
RNF128	TAGLN2
PKIG	TP53I13
UGP2	DDX25
ETV1	SMS
CDS1	STIM2
NMU	IREB2
MRPS11	KLK14
PANK2	RAB13
CCDC53	EXOSC9
WIF1	KIFAP3
SEC22A	ZNF347
FABP3	CRI2
ACP2	PDCD8
SLC25A23	NDUFS4
BZW2	ACP1
DNAJC6	NAP1L3
NUDT15	CRI1
CAMK4	ZBTB16
ARMCX3	PRKAB2
SYT12	ZNF673
MYCBP2	KIT
PJA2	ZNF583
VSNL1	OPA1
NRCAM	STAB1
SLC25A4	HSD3B7
OR10H1	GTF2IRD1
SRPK2	PCDH1
SRP19	FSTL3
NDUFV1	SEC22A
WRB	VEZT
ACBD3	PPP3CA
SEPHS1	GNG5
SLC35B1	FCMD
FIBP	TRUB1
MAPK8	SLC2A11
ATP5A1	LCMT2
IARS	CATSPER2
MYB	C9orf103
DYNLL1	C20orf127
AP1S2	RBP5
ATP5H	GALM
ELAVL4	GTF2H3
HK1	EXOC8
MTCH1	RAB3IL1
WNT5B	PAPSS2
ENC1	PARP2
RFPL1	NBN
PIN1	SMAD3
ZPBP	GABRG2
MAGEF1	PAFAH1B1
EXOC5	RHBG
OPN3	MT1JP
SLC25A3	REEP4
ACAT2	ALG10
SYTL2	ZNF75A
OPRL1	VMD2L2
POLR3K	KCTD8
FGF6	ACBD3
GUCY1A2	MGAT2
RPH3A	MID1IP1
MYOG	ZNF609
PLAA	GABRE
DLGAP2	DPY19L2
CHAF1B	BFSP1
PIAS2	RP11-311P8.3
PROC	EFHA1
TFPT	SERTAD1
MCTS1	MKLN1
CRHR1	CHST6
GPA33	HIST3H2BB
ENTPD3	PIK3CB
C5orf22	RPL10A
MRPL19	EIF2C1
STAU2	LILRB3
ADSS	RALGPS1
ACTR8	NGFRAP1L1
OSBPL1A	PAPD1
GYPB	LCMT1
RELN	AASDHPPT
CUL3	H2AFX
RPA3	CAP2
LDHA	C6orf107
OMP	KIF3B
GNB5	CHRNA3
LRP8	CLK3
SENP2	TCEAL5
SLC12A8	LMBR1
C14orf2	TCIRG1
SPRED2	SLC25A32
UBE2V2	SLITRK3
KCNK1	C12orf43
CLSTN2	SEH1L
PVRL3	KLHL22
IFNAR1	AQR
ECD	CKMT1B
DGKB	NDUFC2
NR3C1	COPS3
NME1	BLCAP
WWP2	SVOP
EPHA3	LRRC17
MAGI1	SIPA1
CERK	TIPRL
CDC25C	C7orf28A
ARL15	MPP1
KIT	TRIM72
BCR	POLR3C
GAMT	MBD4
ATXN10	ZIC4
RGS7	MAP3K3
PNMA1	CSDA
ATG10	C1orf144
DCX	GPR158
MFI2	CLPX
PITPNB	GOT1
LIN7B	C18orf43
NDUFB6	SENP6
MSRA	ZNF596
NLE1	FKBP5
DNAL4	SNAP25
FGF14	STAT6
TBP	ZNF512
PLEKHB2	MICA
CLSPN	SUHW3
CRY2	RAD18
LRRC20	TOMM20
ITFG1	RP11-125A7.3
NFS1	SLC39A1
CLTC	ZC3H5
CSPG5	C20orf132
MRPL3	ENO2
NRD1	TEAD3
PCDH11X	FAM70B
LAPTM4B	TAZ
NPM3	TRIM9
HTR7	PIK3CD
SARS	CHES1
TM2D3	PPM1A
GABBR2	TIAL1
ATP1A1	C9orf82
ASB8	RP5-821D11.2
COX7B	TRAPPC6B
EXO1	FAM89A
TARBP1	C16orf44
TSPYL5	TMEM70
RAD50	PTPN2
POLR3F	SLC20A1
TTC3	SPTB
SFPQ	C15orf17
LDHB	SCARA3
DUSP2	CBLN1
LDB2	SYNGR4
FGF12	STAC
SPTLC1	SAFB2
LIG4	ATP5H
THRAP3	CIRBP
CX3CL1	FNDC5
TBCE	ALS2CR4
SDHB	PFDN4
FBXW11	SAMD1
CABYR	PDZK1
FLRT1	RARSL
ZNF675	SNX4
PRKCZ	EDG3
EIF4A2	MIA
RS1	VAT1
UQCRQ	DGKE
INCENP	MDH1
SMYD3	AATF
MRPS18A	SUHW4
CASQ1	CNOT10
NKRF	LTBR
NMUR1	FYN
PAM	DHX33
SLC8A1	SLC10A5
C3orf18	CDKN1A
RFK	2006-09-01
NDUFA13	ZDHHC8
MRPS10	ATP5L2
GRIK2	TMEM50B
PPL	PREI3
UBQLN2	KLHL20
IDH3A	KIAA0195
RGS6	HEATR3
IARS2	HDHD2
RPL41	SIDT1
GABARAPL2	PRKAA1
PNMA2	BTBD14A
TMEM30A	TNFRSF1B
TSSC1	ZDHHC18
FHL2	ZNF251
RRAGB	HIST1H1C
PTPLAD1	ZNF179
PSMB1	LNX1
DYRK1A	AKT1S1
OPRM1	SLC1A5
GNG3	ATP5J
GPR45	RPA3
PSMD12	NUCB2
POLR2K	CACNB4
FAM20B	DHDDS
RAB4A	RNF175
IL1RL2	HS2ST1
TOMM40	WDR61
KCNJ3	CCDC9
NFATC2IP	C6orf114
PZP	RAB20
ETS1	TATDN1
ANKRD46	NAV3
TUB	HS6ST2
FEM1B	GAGE2
LDOC1	ZNF677
LOR	PRPS1
SLC6A1	C14orf92
HDAC9	PRKAG2
GPR39	NP
TLN2	MT1E
FNDC4	CNTN1
EBP	UBLCP1
INPP5F	C1orf151
KHDRBS1	GNG3
PIP5K1B	TSSC1
GTF2A2	DLD
MAGEL2	CPNE6
ARNTL2	HSPB1
UQCRC2	PHF10
MEGF8	OR7G3
WDR46	SLC27A2
PCDHB3	C20orf116
LMO3	VAMP4
YIPF5	CLUL1
PKD2L1	KIF1C
RUFY2	KIAA0971
HAPLN1	IBRDC2
PSMB6	SIX5
TCEAL1	BEX1
PTGES2	ZNF491
TFB2M	UNC84B
KCNB2	AKAP13
PRMT8	NBEA
RARB	SPR
TBC1D19	DMRTC1
IL1RAPL2	SMG5
CYP2C18	IQCD
ATPIF1	PILRA
MICAL2	TYK2
PAK1	MPST
CHST2	GPR61
CCDC91	C9orf41
RAPGEF4	SEPHS1
USP46	C16orf5
IGSF3	RTBDN
HS3ST3B1	SEC23IP
PCMT1	EIF2B3
SYT1	TXNDC10
CHRM4	LIPG
NHP2L1	TNFSF13
PTPRF	PDE7A
COMMD9	GUCY1B3
SOX11	PDSS2
CAMSAP1	BCL2L1
AP3B2	METTL6
TSPAN3	GRM1
OTUB2	SIP1
PGRMC1	ATP6V1A
HIVEP1	ABCB6
NXPH3	GAD1
NRN1	ZNF238
DIRAS2	FAM59B
ATXN3	CSNK1G3
ME2	ST18
PLAG1	MSX1
BSCL2	RAMP1
RALB	MRPS7
CHML	MLH1
DRD5	PDSS1
TUBG2	THOC7
SLC4A10	SSH2
ATXN1	ZDHHC21
KCMF1	NUMA1
GOT1	TIA1
MED8	BNIPL
ZMYM4	KIAA1754
PEX11B	TMED4
PSMB7	NDUFA9
CHN1	EIF4A2
C10orf88	TMEM142A
NPTX1	CLTC
WDR82	KIAA0802
PGK1	ZNF544
LZTS1	ENO1
C12orf43	TMED8
PTS	IL3RA
TIMM8A	BEXL1
NEK2	HEYL
BMP8B	SCRIB
GLDC	P4HA2
SPATA7	RP6-213H19.1
VBP1	NPTN
RABEPK	SLC25A17
ABCF2	C1orf172
MMP16	CD8A
CCL24	MCM4
SCAMP1	CASD1
TFCP2	FBXO9
PSEN2	SMAP1
MAP2	CSNK2A2
PARK2	RAB6C
IMPG1	PHF14
WDR77	TCEAL2
SCRN3	C7orf31
TXNL4A	RARS
AACS	PTS
BRE	LIPL1
SCN7A	SCN2A2
LARGE	KIAA1957
DCK	MSTO1
DLGAP1	ADORA2A
PA2G4	C6orf81
GABARAPL3	AOC2
EI24	USP28
NRBP1	CSDE1
MAGEB1	GTF2IP1
SREBF2	PARD3
GRK5	SCAMP2
PSMA7	IER3IP1
TBCC	FXYD5
AGR2	C22orf5
SLCO4C1	ASB13
CA10	FRY
RAB27B	ACTN1
CNTN5	TMEM130
GNG7	SYVN1
ZNF155	MTF2
DDX18	CBLN2
FBXO34	LYCAT
GALR1	ATP6V1H
CNTN6	PSMA1
OTOR	NFASC
PDE2A	KLRA1
RGS4	TFEB
ACTR10	C15orf41
FBXO3	CASP7
RAB40C	ZFP2
DKK4	DOK1
GRHL2	RWDD2
PSPH	ATPBD4
PSMD8	FXYD3
CHMP5	MAOA
PXMP4	TSGA14
ACSL4	TMEM44
CCIN	ZNF441
KIF17	MAFG
KCNV1	ZNF336
KBTBD4	MSN
MAGEA4	ENTPD3
TRIM32	KIAA1012
HIST1H3A	RHOG
MRPL15	ADD1
SLC24A3	FAM91A2
CDH6	ZDHHC3
GULP1	STX12
ACSL3	NPM1
NAP1L3	PHF19
COX10	KSR1
MTMR6	TECTA
GLRA2	C8orf60
HTATSF1	SLC24A5
NDUFA7	ALPL
NDEL1	ZNF599
UQCRFS1	SASH1
DGKE	ATP8A2
PCLO	C1orf25
VPS4B	EXOSC7
HDAC3	DUSP6
GNAL	CUL3
RIMBP2	H2AFY
KBTBD11	SCYL2
KLK5	SORCS3
DDC	ZNF85
KIF21B	C9orf4
STK39	LOH3CR2A
EGR2	EFNB1
HMGCS1	MORC4
GPKOW	DDX20
PPP2CA	CTNNA1
PDCD2	C3orf18
ERCC1	CRYAB
KCNF1	RFWD2
INSIG2	NDUFV2
SMYD2	C22orf9
SLC9A7	EIF4E3
ZNF329	PTPRR
OPA1	SLC3A2
FGF9	CARD6
TRAF3	PSD3
ERH	MEGF11
GRIA2	CCNDBP1
ZNF197	C4B
BECN1	GRHL1
SIDT1	MBD1
GOT2	EIF4E
MRFAP1L1	FCER1G
EIF1AX	ZNF702
ATP6V1D	DSCR1L1
RAB3GAP2	FMR1
ZWILCH	HIST1H4H
WDR37	VPS26A
MRPL44	BAZ1A
HRAS	PBXIP1
TM9SF2	REPS1
FCER2	TPST2
PSMA1	C8orf34
NELL2	BDH1
ABAT	PDCD6
PRKACB	GALNT12
NLK	CRTC2
NRXN1	RFX5
RNF4	ID3
CRYBB1	C8orf40
CAMK1G	SLC12A7
ATP5J	JMJD5
MYEF2	TSPAN1
MRPL46	ZNF627
RUFY3	IMPDH1
TRIB1	ENDOGL1
EDN3	DDX50
TRAF3IP3	GMPR
HSD17B6	MRPL46
TEX10	KATNAL1
MEF2D	CTDSP2
KLK3	PIGZ
TIAM1	CENTG1
ABLIM3	C7orf21
EGLN1	TBL1XR1
APBB3	TMEM100
ABHD11	ZNF395
TTF1	C19orf25
PRDM12	DDX52
CACNB2	BNIP1
NELL1	PRMT1
ARHGEF7	GIT1
C16orf45	NUDT6
CAMP	EFNA1
TOPBP1	PCSK2
ASB1	ENO3
PCYOX1	SKP1A
ATP6AP2	LEPROTL1
SNRPC	C4orf14
PIGH	CDK5R2
ADCY2	NMT2
TMEM14A	AR
KCNB1	CNTN6
KIFAP3	AP3M2
AP4M1	KCTD1
GPR52	TMEM16B
PTEN	C1R
WDR7	ADAMTS18
RAB1A	CARHSP1
FSTL4	FCGRT
ANAPC10	KCNJ9
TMED2	USP13
THEG	ZNF600
TRIM17	NAPB
ZNF337	ZNF239
DPP8	ABCE1
MRPS30	SPIN3
MAGEC2	CYP4X1
MYBPC2	CNTNAP5
PREP	STX11
LETM1	MAF1
SDC1	NMD3
ADAM10	GALNT1
GPR85	CASP6
TYR	ENC1
GLRX2	RGS17
SNCA	RIN3
MAN1A1	SLK
ZNF544	PRIM1
TSN	RAB1A
YPEL1	PARVG
B4GALT3	NRIP1
LGALS8	CD44
TSPAN15	C10orf110
COPS6	RAPGEF6
ZXDB	DDEF2
PLXDC1	IL10RA
MCOLN1	DMN
INA	GPR22
SMARCE1	KIF7
SNX4	XRCC6BP1
UTP11L	DDX18
ARNT2	CSTF2
MRPL33	RNF14
F8	RAD54L
DNM3	PSMB4
CIAPIN1	SMYD3
ATP6V1H	HMGB1
EIF4B	PSEN2
DUSP12	ARHGEF6
ALAD	CHAF1B
ZMAT4	MRPL17
ARMC9	SH3BGRL3
SLITRK5	MOV10
DLX5	STUB1
CYP26A1	C3orf59
TDRKH	HVCN1
PHKB	WAS
PSG7	MT1G
SCTR	RAB39B
TNFRSF21	TAF9B
TIPRL	AARSD1
CAMTA2	SUCLA2
YBX2	P2RX7

### Sheet: Supplementary Table 2 
Supplementary Table 2. Frontal Cortex Principal Component 1 Central Node Genes in the K-means Clusters
k-Means Cluster	Cluster Characterization	Gene	Name	ENEMBL ID	Function (NCBI)	Direction of Dysregulation
1	Signaling	CACNA1D	Calcium voltage-gated channel subunit α1 D	ENSG00000157388	α1 D subunit of voltage-dependent calcium channel	Downregulated
1	Signaling	CACNB2	Calcium voltage-gated channel auxiliary subunit β2	ENSG00000165995	Subunit of voltage-dependent calcium channel protein	Downregulated
1	Signaling	HRAS	HRas proto-oncogene, GTPase	ENSG00000174775	Bind GTP and GDP, have intrinsic GTPase activity, regulates exchange between plasma membrane and Golgi apparatus	Downregulated
1	Signaling	GNB1	G protein subunit β1	ENSG00000078369	β subunit of heterotrimeric guanine nucleotide-binding proteins	Downregulated
1	Signaling	GNB5	G protein subunit β5	ENSG00000069966	β subunit of heterotrimeric guanine nucleotide-binding proteins	Downregulated
1	Signaling	GNG3	G protein subunit γ3	ENSG00000162188	γ subunit of heterotrimeric guanine nucleotide-binding proteins, γ subunit of both inhibitory and stimulatory complexes	Downregulated
1	Signaling	GNG7	G protein subunit γ7	ENSG00000176533	Enable guanine nucleotide-binding protein β subunit activity	Downregulated
1	Signaling	GRIA1	Glutamate ionotropic receptor AMPA type subunit 1	ENSG00000155511	AMPA receptor	Downregulated
1	Signaling	PRKACA	Protein kinase cAMP-activated catalytic subunit α	ENSG00000072062	Catalytic subunit of protein kinase A, cAMP-dependent phosphorylation of proteins by PKA	Downregulated
1	Signaling	PRKACB	Protein kinase cAMP-activated catalytic subunit β	ENSG00000142875	Catalytic subunit of cAMP-dependent protein kinase	Downregulated
1	Signaling	SNAP25	Synaptosome associated protein 25	ENSG00000132639	Presynaptic plasma membrane protein involved in neurotransmitter release, part of SNARE complex	Downregulated
1	Signaling	STX1A	Syntaxin 1A	ENSG00000106089	Regulation of ion channels and synaptic exocytosis	Downregulated
1	Signaling	STXBP1	Syntaxin binding protein 1	ENSG00000136854	Syntaxin-binding protein, release of neurotransmitters via syntaxin regulation	Downregulated
1	Signaling	SYT1	Synaptotagmin 1	ENSG00000067715	Synaptic vesicle membrane, triggers neurotransmitter release at synapse	Downregulated
1	Signaling	SYT5	Synaptotagmin 5	ENSG00000129990	Negative regulator of vesicle fusion, calcium receptor or sensor	Downregulated
2	Metabolic processes (macromolecular, proteins and DNA)	ACTR8	Actin related protein 8	ENSG00000113812	Enable ATP binding activity, chromatin remodeling, double-strand break repair and transcription regulation	Downregulated
2	Metabolic processes (macromolecular, proteins and DNA)	ATR	ATR serine/threonine kinase	ENSG00000175054	Serine/threonine kinase and DNA damage sensor, DNA stress signaling	Downregulated
2	Metabolic processes (macromolecular, proteins and DNA)	CCNA1	Cyclin A1	ENSG00000133101	Control of germline meiotic cell cycle	Downregulated
2	Metabolic processes (macromolecular, proteins and DNA)	CCND2	Cyclin D2	ENSG00000118971	Regulatory subunit of cyclin complex, required for cell cycle G1/S transition	Downregulated
2	Metabolic processes (macromolecular, proteins and DNA)	CCNH	Cyclin H	ENSG00000134480	CDK-activating kinase, transcriptional regulation	Downregulated
2	Metabolic processes (macromolecular, proteins and DNA)	CDK5	Cyclin dependent kinase 5	ENSG00000164885	Synaptic plasticity and neuronal migration via phosphorylation of cytoskeletal, endo- and exocytotic, and apoptotic proteins	Downregulated
2	Metabolic processes (macromolecular, proteins and DNA)	CDK7	Cyclin dependent kinase 7	ENSG00000134058	Regulator of cell cycle progression, transcription initiation and DNA repair	Downregulated
2	Metabolic processes (macromolecular, proteins and DNA)	COPS6	COP9 signalosome subunit 6	ENSG00000168090	Positive regulation of E3 ubiquitin ligases, regulation of cell cycle	Downregulated
2	Metabolic processes (macromolecular, proteins and DNA)	COPS7A	COP9 signalosome subunit 7A	ENSG00000111652	Regulates activity of ubiquitin conjugation pathway	Downregulated
2	Metabolic processes (macromolecular, proteins and DNA)	COPS8	COP9 signalosome subunit 8	ENSG00000198612	Positive regulation of E3 ubiquitin ligases	Downregulated
2	Metabolic processes (macromolecular, proteins and DNA)	CUL3	Cullin 3	ENSG00000036257	Polyubiquitination and degradation, core component and scaffold protein of E3 ubiquitin ligase complex	Downregulated
2	Metabolic processes (macromolecular, proteins and DNA)	ERCC1	ERCC excision repair 1, endonuclease non-catalytic subunit	ENSG00000012061	Nucleotide excision repair pathway, repair of DNA lesions	Downregulated
2	Metabolic processes (macromolecular, proteins and DNA)	ERCC3	ERCC excision repair 3, TFIIH core complex helicase subunit	ENSG00000163161	ATP-dependent DNA helicase, nucleotide excision repair	Downregulated
2	Metabolic processes (macromolecular, proteins and DNA)	GTF2A2	General transcription factor IIA subunit 2	ENSG00000140307	General transcription initiation factor	Downregulated
2	Metabolic processes (macromolecular, proteins and DNA)	NEDD8	NEDD8 ubiquitin like modifier	ENSG00000129559	Enables ubiquitin protein ligase binding activity	Downregulated
2	Metabolic processes (macromolecular, proteins and DNA)	POLR2E	RNA polymerase II, I and II subunit E	ENSG00000099817	RNA polymerase II subunit, synthesis of mRNA	Downregulated
2	Metabolic processes (macromolecular, proteins and DNA)	POLR2K	RNA polymerase II, I and II subunit K	ENSG00000147669	RNA polymerase II subunit, synthesis of mRNA	Downregulated
2	Metabolic processes (macromolecular, proteins and DNA)	PPP2CA	Protein phosphatase 2 catalytic subunit α	ENSG00000113575	Phosphatase 2A catalytic subunit, negative control of cell growth and division	Downregulated
2	Metabolic processes (macromolecular, proteins and DNA)	PSMB1	Proteasome 20S subunit β1	ENSG00000008018	Member of proteasome B-type family (T1B), core 20S β subunit	Downregulated
2	Metabolic processes (macromolecular, proteins and DNA)	PSMB6	Proteasome 20S subunit β6	ENSG00000142507	Member of proteasome B-type family (T1B), core 20S β subunit	Downregulated
2	Metabolic processes (macromolecular, proteins and DNA)	PSMB7	Proteasome 20S subunit β7	ENSG00000136930	Member of proteasome B-type family (T1B), core 20S β subunit	Downregulated
2	Metabolic processes (macromolecular, proteins and DNA)	RAD23B	RAD23 homolog B, nucleotide excision repair protein	ENSG00000119318	DNA damage recognition in base excision repair, ubiquitin mediated proteolytic pathway	Downregulated
2	Metabolic processes (macromolecular, proteins and DNA)	SNRPD2	Small nuclear ribonucleoprotein D2 polypeptide	ENSG00000125743	Involved in pre-mRNA splicing and small nuclear ribonucleoprotein biogenesis	Downregulated
2	Metabolic processes (macromolecular, proteins and DNA)	TBP	TATA-box binding protein	ENSG00000112592	TATA-binding protein, transcription initiation factor	Downregulated
2	Metabolic processes (macromolecular, proteins and DNA)	TFPT	TCF3 fusion partner	ENSG00000105619	DNA and protein kinase binding activity, apoptotic signaling pathway	Downregulated
2	Metabolic processes (macromolecular, proteins and DNA)	UBE2D2	Ubiquitin conjugating enzyme E2 D2	ENSG00000131508	Ubiquitin proteosome system	Downregulated
3A	Mitochondria (energy, ATP and oxidative phosphorylation)	ATP5A1	ATP synthase F1 subunit α	ENSG00000152234	α subunit of F1 catalytic core of mitochondrial ATP synthase	Downregulated
3A	Mitochondria (energy, ATP and oxidative phosphorylation)	ATP5B	ATP synthase F1 subunit β	ENSG00000110955	β subunit of F1 catalytic core of mitochondrial ATP synthase	Downregulated
3A	Mitochondria (energy, ATP and oxidative phosphorylation)	ATP5C1	ATP synthase F1 subunit γ	ENSG00000165629	γ subunit of F1 catalytic core of mitochondrial ATP synthase	Downregulated
3A	Mitochondria (energy, ATP and oxidative phosphorylation)	ATP5H	ATP synthase peripheral stalk subunit d	ENSG00000167863	d subunit of F0 complex of mitochondrial ATP synthase	Downregulated
3A	Mitochondria (energy, ATP and oxidative phosphorylation)	ATP5G3	ATP synthase membrane subunit c locus 3	ENSG00000154518	c subunit of proton channel of mitochondrial ATP synthase	Downregulated
3A	Mitochondria (energy, ATP and oxidative phosphorylation)	ATP5J	ATP synthase peripheral stalk subunit F6	ENSG00000154723	F6 subunit of F0 complex of mitochondrial ATP synthase	Downregulated
3A	Mitochondria (energy, ATP and oxidative phosphorylation)	ATP5L	ATP synthase membrane subunit g	ENSG00000167283	g subunit of F0 complex of mitochondrial ATP synthase	Downregulated
3A	Mitochondria (energy, ATP and oxidative phosphorylation)	ATP5MJ (C14orf2)	ATP synthase membrane subunit J	ENSG00000156411	Integral component of mitochondrial membrane, proton transporting ATP synthase complex	Downregulated
3A	Mitochondria (energy, ATP and oxidative phosphorylation)	ATP5O	ATP synthase peripheral stalk subunit OSCP	ENSG00000241837	Component of the F-type ATPase found in mitochondrial matrix	Downregulated
3A	Mitochondria (energy, ATP and oxidative phosphorylation)	ATP6AP2	ATPase H+ transporting accessory protein 2	ENSG00000182220	Transmembrane sector of V-ATPases	Downregulated
3A	Mitochondria (energy, ATP and oxidative phosphorylation)	ATP6V1E1	ATPase H+ transporting V1 subunit E1	ENSG00000131100	V1 domain E subunit of V-ATPase	Downregulated
3A	Mitochondria (energy, ATP and oxidative phosphorylation)	ATP6V1D	ATPase H+ transporting V1 subunit D	ENSG00000100554	V1 domain D subunit of V-ATPase	Downregulated
3A	Mitochondria (energy, ATP and oxidative phosphorylation)	ATP6V1H	ATPase H+ transporting V1 subunit H	ENSG00000047249	V1 domain regulatory H subunit of V-ATPase, catalysis of ATP	Downregulated
3A	Mitochondria (energy, ATP and oxidative phosphorylation)	COX4I1	Cytochrome c oxidase subunit 4I1	ENSG00000131143	Nuclear-encoded subunit IV isoform 1 of mitochondrial respiratory chain enzyme	Downregulated
3A	Mitochondria (energy, ATP and oxidative phosphorylation)	COX5A	Cytochrome c oxidase subunit 5A	ENSG00000178741	Nuclear-encoded subunit Va of mitochondrial respiratory chain enzyme	Downregulated
3A	Mitochondria (energy, ATP and oxidative phosphorylation)	COX5B	Cytochrome c oxidase subunit 5B	ENSG00000135940	Nuclear-encoded subunit Vb of mitochondrial respiratory chain enzyme	Downregulated
3A	Mitochondria (energy, ATP and oxidative phosphorylation)	COX6C	Cytochrome c oxidase subunit 6C	ENSG00000164919	Nuclear-encoded subunit VIc of mitochondrial respiratory chain enzyme	Downregulated
3A	Mitochondria (energy, ATP and oxidative phosphorylation)	COX7A2	Cytochrome c oxidase subunit 7A2	ENSG00000112695	Nuclear-encoded polypeptide 2 of subunit VIIa of mitochondrial respiratory chain enzyme	Downregulated
3A	Mitochondria (energy, ATP and oxidative phosphorylation)	COX7B	Cytochrome c oxidase subunit 7B	ENSG00000131174	Nuclear-encoded subunit VIIb of mitochondrial respiratory chain enzyme	Downregulated
3A	Mitochondria (energy, ATP and oxidative phosphorylation)	CYCS	Cytochrome c, somatic	ENSG00000172115	Central component of mitochondrial electron transport chain	Downregulated
3A	Mitochondria (energy, ATP and oxidative phosphorylation)	NDUFA4	NDUFA4 mitochondrial complex associated	ENSG00000189043	Mitochondrial complex I, NADH dehydrogenase and oxidoreductase activity	Downregulated
3A	Mitochondria (energy, ATP and oxidative phosphorylation)	NDUFAB1	NADH:ubiquinone oxidoreductase subunit AB1	ENSG00000004779	Mitochondrial complex I assembly and protein lipoylation	Downregulated
3A	Mitochondria (energy, ATP and oxidative phosphorylation)	NDUFB1	NADH:ubiquinone oxidoreductase subunit B1	ENSG00000183648	Mitochondrial complex I assembly	Downregulated
3A	Mitochondria (energy, ATP and oxidative phosphorylation)	NDUFB6	NADH:ubiquinone oxidoreductase subunit B6	ENSG00000165264	Mitochondrial complex I, NADH dehydrogenase and oxidoreductase activity	Downregulated
3A	Mitochondria (energy, ATP and oxidative phosphorylation)	NDUFB7	NADH:ubiquinone oxidoreductase subunit B7	ENSG00000099795	Mitochondrial complex I, NADH dehydrogenase and oxidoreductase activity	Downregulated
3A	Mitochondria (energy, ATP and oxidative phosphorylation)	NDUFB8	NADH:ubiquinone oxidoreductase subunit B8	ENSG00000166136	Mitochondrial complex I assembly	Downregulated
3A	Mitochondria (energy, ATP and oxidative phosphorylation)	NDUFB11	NADH:ubiquinone oxidoreductase subunit B11	ENSG00000147123	Mitochondrial complex I, NADH dehydrogenase and oxidoreductase activity	Downregulated
3A	Mitochondria (energy, ATP and oxidative phosphorylation)	NDUFC2	NADH:ubiquinone oxidoreductase subunit C11	ENSG00000151366	Mitochondrial complex I assembly	Downregulated
3A	Mitochondria (energy, ATP and oxidative phosphorylation)	NDUFS3	NADH:ubiquinone oxidoreductase core subunit S3	ENSG00000213619	Iron-sulfur protein (IP) component of mitochondrial complex I	Downregulated
3A	Mitochondria (energy, ATP and oxidative phosphorylation)	NDUFS4	NADH:ubiquinone oxidoreductase subunit S4	ENSG00000164258	Nuclear-encoded accessory subunit of mitochondrial complex I	Downregulated
3A	Mitochondria (energy, ATP and oxidative phosphorylation)	NDUFV1	NADH:ubiquinone oxidoreductase core subunit V1	ENSG00000167792	Subunit mitochondrial complex I, carries NADH, flavin mononucleotide and iron-sulfur binding sites	Downregulated
3A	Mitochondria (energy, ATP and oxidative phosphorylation)	SDHB	Succinate dehydrogenase complex iron sulfur subunit B	ENSG00000117118	Mitochondrial complex II, oxidation of succinate	Downregulated
3A	Mitochondria (energy, ATP and oxidative phosphorylation)	UQCRC2	Ubiquinol-cytochrome c reductase core protein 2	ENSG00000140740	Mitochondrial complex III	Downregulated
3A	Mitochondria (energy, ATP and oxidative phosphorylation)	UQCRFS1	Ubiquinol-cytochrome c reductase, Rieske iron-sulfur polypeptide 1	ENSG00000169021	Mitochondrial complex III, enables oxidoreductase activity	Downregulated
3A	Mitochondria (energy, ATP and oxidative phosphorylation)	UQCRQ	Ubiquinol-cytochrome c reductase complex III subunit VII	ENSG00000164405	Ubiquinone-binding protein, subunit of mitochondrial complex III	Downregulated
3B	Mitochondria (cellular biosynthesis)	IMP3	IMP U3 small nucleolar ribonucleoprotein 3	ENSG00000177971	Interacts with the U3 snoRNP complex	Downregulated
3B	Mitochondria (cellular biosynthesis)	MRPL15	Mitochondrial ribosomal protein L15	ENSG00000137547	Nuclear-encoded mitochondrial ribosomal 39S subunit, protein synthesis in mitochondrion	Downregulated
3B	Mitochondria (cellular biosynthesis)	MRPL19	Mitochondrial ribosomal protein L19	ENSG00000115364	Nuclear-encoded mitochondrial ribosomal 39S subunit, protein synthesis in mitochondrion	Downregulated
3B	Mitochondria (cellular biosynthesis)	MRPL44	Mitochondrial ribosomal protein L44	ENSG00000135900	Nuclear-encoded mitochondrial ribosomal 39S subunit, protein synthesis in mitochondrion	Downregulated
3B	Mitochondria (cellular biosynthesis)	MRPL46	Mitochondrial ribosomal protein L46	ENSG00000259494	Nuclear-encoded mitochondrial ribosomal 39S subunit, protein synthesis in mitochondrion	Downregulated
3B	Mitochondria (cellular biosynthesis)	MRPS10	Mitochondrial ribosomal protein S10	ENSG00000048544	Nuclear-encoded mitochondrial ribosomal 28S subunit, protein synthesis in mitochondrion	Downregulated
3B	Mitochondria (cellular biosynthesis)	MRPS11	Mitochondrial ribosomal protein S11	ENSG00000181991	Nuclear-encoded mitochondrial ribosomal 28S subunit, protein synthesis in mitochondrion	Downregulated
3B	Mitochondria (cellular biosynthesis)	MRPS18A	Mitochondrial ribosomal protein S18A	ENSG00000096080	Nuclear-encoded mitochondrial ribosomal 28S subunit, protein synthesis in mitochondrion	Downregulated
3B	Mitochondria (cellular biosynthesis)	MRPS30	Mitochondrial ribosomal protein S30	ENSG00000112996	Nuclear-encoded mitochondrial ribosomal 28S subunit, protein synthesis in mitochondrion	Downregulated
3B	Mitochondria (cellular biosynthesis)	MRPS35	Mitochondrial ribosomal protein S35	ENSG00000061794	Nuclear-encoded mitochondrial ribosomal 28S subunit, protein synthesis in mitochondrion	Downregulated

### Sheet: Supplementary Table 3
Supplementary Table 3. Cerebellum Principal Component 2 Central Node Genes in the K-means Clusters
k-Means Cluster	Cluster Characterization	Gene	Name	ENEMBL ID	Function (NCBI)	Direction of Dysregulation
1	Metabolic processes (RNA and nucleic acid) and biosynthesis	DDX52	DExD-box helicase 52	ENSG00000278053	Enables RNA binding activity	Downregulated
1	Metabolic processes (RNA and nucleic acid) and biosynthesis	EIF4E	Eukaryotic translation initiation factor 4E	ENSG00000151247	Component of the eukaryotic translation initiation factor 4F complex	Downregulated
1	Metabolic processes (RNA and nucleic acid) and biosynthesis	FEN1	Flap structure-specific endonuclease 1	ENSG00000168496	Member of the XPG/RAD2 endonuclease family	Downregulated
1	Metabolic processes (RNA and nucleic acid) and biosynthesis	H2AFX	H2A.X variant histone	ENSG00000188486	Replication-independent histone member of the histone H2A family	Upregulated
1	Metabolic processes (RNA and nucleic acid) and biosynthesis	HNRNPA1	Heterogeneous nuclear ribonucleoprotein A1	ENSG00000135486	Core protein of hnRNP complexes	Downregulated
1	Metabolic processes (RNA and nucleic acid) and biosynthesis	HNRNPD	Heterogeneous nuclear ribonucleoprotein D	ENSG00000138668	hnRNP protein with two repeats of quasi-RRM domains	Downregulated
1	Metabolic processes (RNA and nucleic acid) and biosynthesis	HNRNPK	Heterogeneous nuclear ribonucleoprotein K	ENSG00000165119	hnRNP protein with three repeats of KH domains	Downregulated
1	Metabolic processes (RNA and nucleic acid) and biosynthesis	KHDRBS1	KH RNA binding domain containing signal transduction associated 1	ENSG00000121774	Member of the K homology domain-containing, RNA-binding, signal transduction-associated protein family	Downregulated
1	Metabolic processes (RNA and nucleic acid) and biosynthesis	PRMT1	Protein arginine methyltransferase 1	ENSG00000126457	Type I PRMT	Downregulated
1	Metabolic processes (RNA and nucleic acid) and biosynthesis	PTBP1	Polypyrimidine tract binding protein 1	ENSG00000011304	hnRNP protein with four repeats of quasi-RNA recognition motif (RRM) domains	Upregulated
1	Metabolic processes (RNA and nucleic acid) and biosynthesis	PWP1	PWP1 homolog, endonuclein	ENSG00000136045	Contains several WD-40 repeats, found in nucleus	Downregulated
1	Metabolic processes (RNA and nucleic acid) and biosynthesis	RBMX	RNA binding motif protein X-linked	ENSG00000147274	Active X chromosome homolog of the Y chromosome RBMY gene	Downregulated
1	Metabolic processes (RNA and nucleic acid) and biosynthesis	RELA	RELA proto-oncogene NF-κB subunit	ENSG00000173039	Complexes with NFKB1	Upregulated
1	Metabolic processes (RNA and nucleic acid) and biosynthesis	RFC3	Replication factor C subunit 3	ENSG00000133119	38 kDa subunit of RFC	Downregulated
1	Metabolic processes (RNA and nucleic acid) and biosynthesis	RXRA	Retinoid X receptor α	ENSG00000186350	Member of the steroid and thyroid hormone receptor superfamily	Upregulated
1	Metabolic processes (RNA and nucleic acid) and biosynthesis	SNRPD1	Small nuclear ribonucleoprotein D1 polypeptide	ENSG00000167088	Small nuclear ribonucleoprotein of the SNRNP core protein family	Downregulated
1	Metabolic processes (RNA and nucleic acid) and biosynthesis	SRSF3	Serine and arginine rich splicing factor 3	ENSG00000112081	Member of the serine/arginine (SR)-rich family	Downregulated
2	Signaling processes	CACNA1D	Calcium voltage-gated channel subunit alpha1 D	ENSG00000157388	Subunit α1D of voltage-dependent calcium channel	Downregulated
2	Signaling processes	CDC42	Cell division cycle 42	ENSG00000070831	Small GTPase of the Rho-subfamily	Downregulated
2	Signaling processes	CTNNA1	Catenin α1	ENSG00000044115	Member of the catenin family of proteins	Downregulated
2	Signaling processes	FYN	FYN proto-oncogene, Src family tyrosine kinase	ENSG00000010810	Membrane-associated tyrosine kinase	Upregulated
2	Signaling processes	GLMN	Glomulin, FKBP associated protein	ENSG00000174842	Phosphorylated protein of a Skp1-Cullin-F-box-like complex	Downregulated
2	Signaling processes	NAPB	NSF attachment protein β	ENSG00000125814	SNAP β isoform	Downregulated
2	Signaling processes	PAK1	p21 (RAC1) activated kinase 1	ENSG00000149269	Member of serine/threonine p21-activating kinases	Downregulated
2	Signaling processes	PPP2R1B	Protein phosphatase 2 scaffold subunit Aβ	ENSG00000137713	β isoform of the constant regulatory subunit A of protein phosphatase 2	Upregulated
2	Signaling processes	SNAP25	Synaptosome associated protein 25	ENSG00000132639	Presynaptic plasma membrane protein	Downregulated
2	Signaling processes	WAS	WASP actin nucleation promoting factor	ENSG00000015285	Cytoplasmic protein, expressed exclusively in hematopoietic cells	Upregulated
3A	Mitochondria (energy, ATP and oxidative phosphorylation)	ATP5A1	ATP synthase F1 subunit α	ENSG00000152234	α subunit of F1 catalytic core of mitochondrial ATP synthase	Downregulated
3A	Mitochondria (energy, ATP and oxidative phosphorylation)	ATP5B	ATP synthase F1 subunit β	ENSG00000110955	β subunit of F1 catalytic core of mitochondrial ATP synthase	Downregulated
3A	Mitochondria (energy, ATP and oxidative phosphorylation)	ATP5C1	ATP synthase F1 subunit γ	ENSG00000165629	γ subunit of F1 catalytic core of mitochondrial ATP synthase	Downregulated
3A	Mitochondria (energy, ATP and oxidative phosphorylation)	ATP5H	ATP synthase peripheral stalk subunit d	ENSG00000167863	d subunit of F0 complex of mitochondrial ATP synthase	Downregulated
3A	Mitochondria (energy, ATP and oxidative phosphorylation)	ATP5L	ATP synthase membrane subunit g	ENSG00000167283	g subunit of F0 complex of mitochondrial ATP synthase	Downregulated
3A	Mitochondria (energy, ATP and oxidative phosphorylation)	ATP6AP2	ATPase H+ transporting accessory protein 2	ENSG00000182220	Transmembrane sector of V-ATPases	Downregulated
3A	Mitochondria (energy, ATP and oxidative phosphorylation)	ATP6V1A	ATPase H+ transporting V1 subunit A	ENSG00000114573	Component of V-ATPases	Downregulated
3A	Mitochondria (energy, ATP and oxidative phosphorylation)	APT6V1H	ATPase H+ transporting V1 subunit H	ENSG00000047249	Component of V-ATPases	Downregulated
3A	Mitochondria (energy, ATP and oxidative phosphorylation)	DLD	Dihydrolipoaminde dehydrogenase	ENSG00000091140	Member of the class-I pyridine nucleotide-disulfide oxidoreductase family	Downregulated
3A	Mitochondria (energy, ATP and oxidative phosphorylation)	IMMT	Inner membrane mitochondrial protein	ENSG00000132305	Enables RNA binding activity and cristae formation	Downregulated
3A	Mitochondria (energy, ATP and oxidative phosphorylation)	NDUFA5	NADH:ubiquinone oxidoreductase subunit A5	ENSG00000128609	B13 subunit of mitochondrial complex I	Downregulated
3A	Mitochondria (energy, ATP and oxidative phosphorylation)	NDUFA9	NADH:ubiquinone oxidoreductase subunit A9	ENSG00000139180	Subunit of the hydrophobic protein fraction of mitochondrial complex I	Downregulated
3A	Mitochondria (energy, ATP and oxidative phosphorylation)	NDUFC2	NADH:ubiquinone oxidoreductase subunit C11	ENSG00000151366	Mitochondrial complex I assembly	Downregulated
3A	Mitochondria (energy, ATP and oxidative phosphorylation)	NDUFS4	NADH:ubiquinone oxidoreductase subunit S4	ENSG00000164258	Nuclear-encoded accessory subunit of mitochondrial complex I	Downregulated
3A	Mitochondria (energy, ATP and oxidative phosphorylation)	NDUFV2	NADH:ubiquinone oxidoreductase core subunit V2	ENSG00000178127	Subunit of mitochondrial complex I involved electron transfer	Downregulated
3A	Mitochondria (energy, ATP and oxidative phosphorylation)	TOM70A	Translocase of outer mitochondrial membrane 70	ENSG00000154174	Import receptor of the outer mitochondrial membrane	Downregulated
3A	Mitochondria (energy, ATP and oxidative phosphorylation)	TOMM20	Translocase of outer mitochondrial membrane 20	ENSG00000173726	Enables protein-transporting ATPase activity	Downregulated
3A	Mitochondria (energy, ATP and oxidative phosphorylation)	UQCRC2	Ubiquinol-cytochrome c reductase core protein 2	ENSG00000140740	Mitochondrial complex III	Downregulated
3B	Mitochondria (cellular biosynthesis)	GFM1	G elongation factor mitochondrial 1	ENSG00000168827	Mitochondrial translation elongation factors	Downregulated
3B	Mitochondria (cellular biosynthesis)	MRPL1	Mitochondrial ribosomal protein L1	ENSG00000169288	39S subunit ribosomal protein	Downregulated
3B	Mitochondria (cellular biosynthesis)	MRPL45	Mitochondrial ribosomal protein L45	ENSG00000278845	39S subunit ribosomal protein	Downregulated
3B	Mitochondria (cellular biosynthesis)	MRPL46	Mitochondrial ribosomal protein L46	ENSG00000259494	39S subunit ribosomal protein	Downregulated
3B	Mitochondria (cellular biosynthesis)	MRPS10	Mitochondrial ribosomal protein S10	ENSG00000048544	28S subunit ribosomal protein	Downregulated
3B	Mitochondria (cellular biosynthesis)	MRPS18C	Mitochondrial ribosomal protein S18C	ENSG00000163319	28S subunit ribosomal protein	Downregulated
3B	Mitochondria (cellular biosynthesis)	MRPS35	Mitochondrial ribosomal protein S35	ENSG00000061794	28S subunit ribosomal protein	Downregulated
3B	Mitochondria (cellular biosynthesis)	MRPS7	Mitochondrial ribosomal protein S7	ENSG00000125445	28S subunit ribosomal protein	Downregulated
3B	Mitochondria (cellular biosynthesis)	RPL10A	Ribosomal protein L10a	ENSG00000198755	60S subunit ribosomal protein	Downregulated
3B	Mitochondria (cellular biosynthesis)	RPL15	Ribosomal protein L15	ENSG00000174748	Member of the L15E family of ribosomal proteins and a component of the 60S subunit	Downregulated
3B	Mitochondria (cellular biosynthesis)	RPL34	Ribosomal protein L34	ENSG00000109475	Member of the L34E family of ribosomal proteins	Downregulated
